# Large Registry Based Analysis of Genetic Predisposition to Tuberculosis Identifies Genetic Risk Factors at HLA

**DOI:** 10.1101/2022.01.27.22269951

**Authors:** Anniina Tervi, Nella Junna, Martin Broberg, Samuel E. Jones, FinnGen, Satu Strausz, Hanna-Riikka Kreivi, Caroline A. Heckman, Hanna M. Ollila

## Abstract

Tuberculosis is a significant public health concern resulting in the death of over 1 million individuals each year worldwide. While treatment options and vaccines exist, a substantial number of infections still remain untreated or are caused by treatment resistant strains. Therefore, it is important to identify mechanisms that contribute to risk and prognosis of tuberculosis as this may provide tools to understand disease mechanisms and provide novel treatment options for those with severe infection. Our goal was to identify genetic risk factors that contribute to the risk of tuberculosis and to understand biological mechanisms and causality behind the risk of tuberculosis. A total of 1,895 individuals in the FinnGen study had ICD-based tuberculosis diagnosis. GWAS analysis identified genetic variants with statistically significant association with tuberculosis at the Human leukocyte antigen (HLA) region (p<5e-8) and at rs560595454 in gene *INPP5A*. Fine mapping the HLA-association provided evidence for one protective haplotype tagged by *HLA DQB1*05:01* (p=1.82E-06, OR = 0.81 [CI 95 % 0.74-0.88]), and predisposing alleles tagged by *HLA DRB1*13:02* (p=0.00011, OR = 1.35 [CI 95% 1.16-1.57]). Furthermore, genetic correlation analysis showed association with earlier reported risk factors including smoking (p<0.05). Mendelian randomization supported smoking as a risk factor for tuberculosis (inverse-variance weighted p<0.05, OR = 1.83 [CI 95 % 1.15-2.93]) with no significant evidence of pleiotropy. Our findings indicate that specific HLA alleles and *INPP5A* associate with the risk of tuberculosis. In addition, lifestyle risk factors such as smoking contribute to the risk of developing tuberculosis.
