## Supplement Table 9 for "Large Registry Based Analysis of Genetic Predisposition to Tuberculosis Identifies Genetic Risk Factors at HLA"

### Sheet: HLA_TB_all_DQB1_0501_adjusted
HLA allele	P-value	Beta (Effect Estimate)	Standard Error
DRB1*13.02	0.000739597	0.261984	0.0776372
DQB1*06.04	0.00173129	0.251563	0.080299
DRB3*03.01	0.00182939	0.246706	0.0791584
A*69.01	0.00251515	1.16639	0.386029
B*40.01	0.0137518	0.156131	0.0633731
C*06.02	0.0215418	-0.167607	0.072925
DQB1*06.02	0.0336162	-0.104285	0.0490836
DRB5*01.01	0.0400192	-0.100332	0.0488579
DRB1*15.01	0.042378	-0.0990258	0.0487863
DQA1*03.01	0.0511568	0.0961329	0.0492948
DPB1*04.02	0.0533142	0.0863759	0.0446995
DRB5*ng	0.053336	0.0920976	0.0476648
DQB1*03.02	0.0546079	0.0945776	0.0492084
DRB1*04.04	0.0546586	0.142988	0.0744119
A*24.02	0.0552573	0.104231	0.054376
A*68.01	0.0708934	-0.129572	0.0717392
DRB4*01.03N	0.0756986	-0.274044	0.154286
B*55.01	0.0783079	-0.510937	0.290208
C*03.04	0.0784459	0.0838529	0.0476498
B*35.03	0.0856351	0.712958	0.414779
A*33.03	0.0924424	0.473193	0.281219
B*13.02	0.102778	-0.166628	0.10213
C*08	0.124832	0.900309	0.586596
DRB1*08.03	0.125786	0.586864	0.383337
A*26.01	0.126753	-0.216134	0.141539
B*35.08	0.136278	0.417651	0.280341
DQA1*02.01	0.13772	-0.109519	0.0737835
DPB1*14.01	0.139882	0.190276	0.128893
DRB1*07.01	0.146977	-0.107041	0.0738062
DQB1*03.03	0.164145	-0.101837	0.0731974
A*01.01	0.167781	-0.081361	0.0589841
C*08.02	0.170227	-0.560958	0.409018
DRB1*01.02	0.177187	0.431856	0.32002
DQA1*01.01	0.180058	0.291406	0.217374
DQA1*06.01	0.182401	0.551539	0.413634
DQA1*01.05	0.1858	-0.295217	0.223124
C*01.02	0.186437	0.0824457	0.0624025
DRB1*12.01	0.188619	-0.141116	0.107339
DPB1*02.02	0.194142	-1.30006	1.00126
B*27.05	0.197034	0.0768264	0.0595531
A*03.01	0.197845	0.0509778	0.0395877
B*39.24	0.200282	-1.28386	1.00243
DRB1*09.01	0.202558	-0.117336	0.0920792
DQA1*05.01	0.211187	-0.069549	0.0556255
DQB1*02.01	0.218594	-0.0686019	0.0557614
DRB1*03.01	0.225554	-0.0674875	0.0556878
DRB1*10.01	0.226776	-0.263618	0.2181
B*37.01	0.229589	-0.264509	0.220164
A*02.05	0.248773	0.522326	0.452883
DQA1*05.05	0.293093	-0.067345	0.0640551
A*29.02	0.301344	-0.367048	0.355131
C*15.02	0.301924	-0.108667	0.105266
B*35	0.308869	-1.01882	1.0012
B*40.02	0.317618	-0.106071	0.106138
DRB1*13.01	0.341728	0.0510861	0.053732
DRB1*04.08	0.352243	0.132522	0.142459
DQA1*04.01	0.355654	0.0501325	0.0542749
DPB1*10.01	0.36206	-0.457756	0.502231
B*14.02	0.369849	-0.339968	0.379109
DRB4*01.01	0.371485	0.152422	0.170552
DQB1*04.02	0.37699	0.0479527	0.0542785
DPB1*11.01	0.380865	0.294497	0.336068
DPB1*105.01	0.384279	-0.39064	0.448991
C*14.02	0.388054	-0.12342	0.142988
DRB1*08.01	0.390492	0.0468967	0.054612
DQB1*06.09	0.392351	0.273096	0.319276
DRB3*02.02	0.392509	-0.0464236	0.0542917
B*44.03	0.40583	0.138263	0.16633
A*03	0.413154	0.367373	0.448916
A*23.01	0.419775	0.198248	0.245718
B*13.01	0.42822	0.0028542	0.00360269
B*46.01	0.42822	0.0028542	0.00360269
C*04.06	0.42822	0.0028542	0.00360269
DQB1*05.01	0.42822	0.0028542	0.00360269
DRB1*07.03	0.42822	0.0028542	0.00360269
DRB5*01.02	0.42822	0.0028542	0.00360269
B*57.01	0.428404	-0.120883	0.152644
DRB1*04.03	0.436118	-0.781417	1.0034
C*02.02	0.436836	0.0528012	0.0679073
A*11.01	0.444436	-0.0641929	0.0839425
DQB1*06.03	0.456852	0.0416601	0.0559917
C*04.01	0.459043	-0.0396895	0.0536037
DQB1*03.01	0.461395	-0.0389822	0.0529253
DPB1*16.01	0.466242	0.152863	0.209802
DRB1*01.01	0.470582	0.128768	0.178464
DQA1*03.02	0.474008	-0.0587866	0.0821073
DPB1*04.01	0.49102	-0.0231193	0.0335701
DRB1*07	0.498942	0.684386	1.01217
B*39.06	0.502391	0.339143	0.505632
B*07	0.50484	0.334692	0.501868
C*12.02	0.50781	-0.658043	0.993644
DRB3*ng	0.515271	-0.0237514	0.0365039
B*44.27	0.532311	0.113668	0.18202
DQA1*01.04	0.532458	0.0894603	0.143307
A*30	0.53483	-0.278406	0.448572
B*35.02	0.536279	-0.4365	0.705797
DRB1*11.03	0.544222	-0.429556	0.708322
DPB1*03.01	0.547726	-0.0291392	0.0484708
DQB1*02	0.54999	-0.600679	1.00486
DRB1*04.05	0.558572	0.418431	0.715311
B*27.02	0.565181	0.237187	0.412382
A*29.01	0.583161	-0.183984	0.335264
B*08.01	0.584735	-0.0313765	0.0574155
DQB1*02.02	0.58735	-0.0452597	0.0834003
C*12.03	0.591313	0.0484266	0.090191
DRB4*01.03	0.594157	0.0214456	0.0402491
B*52.01	0.598272	-0.52394	0.994407
B*41.01	0.599345	-0.187076	0.356102
DRB1*14.01	0.602423	0.15797	0.303252
B*15.17	0.603518	-0.369285	0.711056
DQB1*05.02	0.609165	0.0801466	0.156761
DQA1*03	0.611498	0.117624	0.231572
DQA1*01.03	0.611516	0.0285286	0.0561686
DRB1*11.04	0.618849	0.129455	0.26022
C*17.01	0.620681	-0.176241	0.356125
DRB1*04.01	0.62882	0.0271319	0.0561286
DQB1*05.03	0.643778	0.0690814	0.14939
B*58.01	0.649249	0.122713	0.269814
DRB1*08.02	0.651662	0.185582	0.411075
DPB1*01.01	0.657785	-0.0316258	0.0713944
B*47.01	0.668551	-0.0847451	0.197939
DPB1*05.01	0.676221	-0.0456805	0.109382
B*44.02	0.683661	0.0268357	0.0658589
DPB1*19.01	0.693776	-0.0960466	0.243937
C*07.04	0.705657	0.043761	0.115863
C*03.03	0.708365	-0.0220236	0.0588783
DRB1*14.02	0.724539	-0.0951347	0.269963
C*05.01	0.725992	0.0243574	0.0695007
A*30.01	0.731192	-0.115481	0.336151
DPB1*13.01	0.738235	-0.101536	0.303825
DQA1*05.03	0.739652	-0.0897171	0.269977
A*32.01	0.745534	-0.0280399	0.0864005
DRB5*02.02	0.755287	0.0557637	0.178915
B*14.01	0.755851	-0.221183	0.71135
B*18.01	0.757715	0.0227454	0.073733
A*25.01	0.765665	0.0445995	0.149638
B*18	0.766568	-0.211046	0.710913
B*35.01	0.781014	-0.0169434	0.0609479
C*03.02	0.783983	0.0739584	0.269791
DRB1*11.01	0.787876	-0.0233151	0.0866509
B*51.01	0.799518	-0.0173639	0.0683699
DPB1*20.01	0.802467	-0.0565194	0.225937
C*07	0.802816	0.248148	0.993766
C*17.03	0.804896	0.0829383	0.335762
DPB1*15.01	0.805545	0.0568829	0.231065
DPB1*17.01	0.815416	-0.0608621	0.260713
DRB1*13.03	0.833144	0.0487814	0.231553
B*41.02	0.84122	0.0672635	0.335758
B*07.02	0.846199	-0.00923972	0.0476346
DRB4*ng	0.847599	-0.00752889	0.0391757
DQA1*03.03	0.871372	0.0162006	0.100055
DRB1*14	0.876892	0.156054	1.00738
A*02.01	0.878416	0.0053312	0.0348496
C*07.01	0.88103	-0.00738228	0.049326
B*56.01	0.882745	-0.0172234	0.116776
C*07.02	0.886884	-0.00654189	0.0459891
DQA1*01.02	0.888659	-0.00597879	0.0427051
DRB1*14.54	0.889004	0.0235128	0.168472
C*16.01	0.894732	-0.0356076	0.269103
DPB1*06.01	0.896264	-10.4592	80.2191
B*39	0.897945	-10.3439	80.6489
A*33.01	0.90381	-11.2871	93.3971
DRB1*01.03	0.905561	-10.2888	86.7225
C*04	0.913516	-8.48033	78.0848
DRB1*15.02	0.914399	-10.2377	95.2422
B*50.01	0.915694	-0.0532226	0.502766
DQB1*06.01	0.91741	-10.2451	98.799
A*02.02	0.919826	-9.3335	92.7299
A*02	0.920752	-10.4413	104.952
B*15	0.922949	-10.3599	107.112
DRB1*16.01	0.924846	0.0166133	0.176117
B*13	0.927682	-7.97192	87.8334
DPB1*02.01	0.929974	-0.00414034	0.0471146
B*15.16	0.930926	-7.16131	82.6178
B*39.01	0.932927	-0.00727418	0.0864302
DQB1*03.04	0.933482	-9.34008	111.904
C*12	0.933524	-8.23126	98.6814
DQB1*06	0.933978	-7.19315	86.8308
A*01	0.935135	-7.51762	92.3699
DQB1*04	0.935487	-7.415	91.6072
C*01	0.937432	-6.11773	77.9345
A*31.01	0.937668	0.00640084	0.0818505
C*15.05	0.937672	-0.0787196	1.0067
B*49.01	0.938761	0.0346953	0.451598
A*02.17	0.939755	-7.85803	103.973
C*16.02	0.940757	-7.09611	95.482
A*32	0.941152	-6.34601	85.9633
DRB1*15	0.942241	-7.14873	98.6665
C*03	0.942294	-6.24568	86.2826
A*31	0.944205	-8.59765	122.849
DRB1*04.07	0.944371	-0.0314136	0.450199
DRB3*01.01	0.94497	-0.00297119	0.0430452
C*02	0.945305	-5.70356	83.1372
A*28	0.946498	-6.43616	95.9123
DPB1*09.01	0.94675	-6.98673	104.61
C*06	0.94833	-5.40474	83.4013
A*11	0.949196	-8.00771	125.678
A*30.02	0.949239	-7.22429	113.478
A*01.02	0.950996	-7.23535	117.733
A*02.06	0.951647	-6.59656	108.786
A*68	0.951774	-6.7305	111.285
B*40	0.952413	-6.66492	111.684
DRB1*13	0.952625	-6.56637	110.525
B*08	0.954897	-5.459	96.5198
B*27	0.956114	-6.01414	109.286
DRB1*04.02	0.957789	-4.31369	81.5012
A*68167	0.959908	-5.46832	108.78
C*05	0.963801	-5.42192	119.468
DPB1*34.01	0.965228	-5.20808	119.468
B*44	0.989653	0.00925154	0.713422
B*45.01	0.991673	0.005258	0.503824
B*51	0.992266	0.00436154	0.449936
B*38.01	0.992533	0.00176211	0.18829
B*15.01	0.995555	-0.000268485	0.048194
A*24	0.995957	0.0035794	0.706465

### Sheet: + DRB1 1302 adjusted
HLA allele	P-value	Beta (Effect Estimate)	Standard Error
A*69.01	0.00248212	1.1679	0.386017
DQA1*03.01	0.0232963	0.112448	0.0495683
DQB1*03.02	0.0249799	0.110927	0.0494833
C*06.02	0.0313261	-0.157187	0.0730116
DRB1*04.04	0.0346966	0.157464	0.0745611
DPB1*04.02	0.0426001	0.0907348	0.0447496
DQB1*06.02	0.0691794	-0.0896916	0.0493557
B*55.01	0.0761594	-0.514694	0.290227
DRB5*01.01	0.0816282	-0.085561	0.0491358
A*68.01	0.0823935	-0.124657	0.0717673
B*35.03	0.0847968	0.714965	0.414831
DRB1*15.01	0.0859506	-0.0842514	0.0490645
DRB4*01.03N	0.0903102	-0.261432	0.15435
DPB1*03.01	0.105572	-0.0827337	0.05112
DQA1*01.02	0.105913	-0.0773143	0.0478181
DRB5*ng	0.107696	0.0771436	0.0479559
DRB1*08.03	0.115165	0.603964	0.383373
DPB1*14.01	0.120207	0.200366	0.128943
A*26.01	0.125645	-0.216775	0.141544
A*33.03	0.128765	0.427833	0.281656
B*35.08	0.129231	0.425352	0.280364
B*13.02	0.132632	-0.153722	0.102222
C*01.02	0.141776	0.0917967	0.0624804
B*27.05	0.154211	0.084951	0.0596225
A*24.02	0.155892	0.0782634	0.0551531
C*08.02	0.16792	-0.563958	0.408986
DQA1*06.01	0.168589	0.569505	0.413658
A*03.01	0.174446	0.0537838	0.0396035
DRB1*01.02	0.176299	0.432774	0.320042
DQA1*01.01	0.179595	0.291813	0.217446
DQA1*01.05	0.186249	-0.294909	0.223119
DQA1*02.01	0.196564	-0.0954835	0.0739379
DPB1*02.02	0.19928	-1.28521	1.00125
B*39.24	0.20344	-1.2749	1.00243
A*01.01	0.203853	-0.0749966	0.0590222
DRB1*07.01	0.208999	-0.0929202	0.0739621
DRB1*13.01	0.214628	0.0669851	0.0539794
DQB1*03.03	0.226987	-0.0886063	0.0733401
DRB1*10.01	0.227803	-0.263031	0.218095
DQA1*04.01	0.230662	0.0653308	0.0545034
DRB1*12.01	0.23475	-0.127657	0.107436
B*37.01	0.237067	-0.260329	0.220179
A*02.05	0.241715	0.530239	0.452921
DQB1*04.02	0.246599	0.063155	0.0545075
DRB1*09.01	0.257409	-0.104405	0.0921871
DRB1*08.01	0.258031	0.0620244	0.0548375
DRB3*03.01	0.269838	-0.425236	0.385375
C*08	0.271854	0.650121	0.591663
DRB1*04.08	0.304019	0.146505	0.142535
A*29.02	0.305808	-0.36368	0.355136
DQB1*06.03	0.311486	0.0568928	0.0562121
B*14.02	0.313111	-0.38275	0.379444
B*35	0.316928	-1.00199	1.0012
B*40.01	0.320228	0.0726342	0.0730734
DRB4*01.03	0.323706	0.0401707	0.0407052
DQA1*05.01	0.324963	-0.0549736	0.0558499
DRB4*01.01	0.327741	0.166978	0.170617
DQB1*02.01	0.334746	-0.0540036	0.0559856
C*15.02	0.342505	-0.0999601	0.105307
DRB1*03.01	0.344533	-0.0528516	0.0559131
B*40.02	0.357864	-0.0976281	0.106182
DPB1*11.01	0.364144	0.304997	0.336086
C*02.02	0.364474	0.0616367	0.0679661
DPB1*10.01	0.369192	-0.45102	0.502256
B*44.03	0.379094	0.146327	0.166362
A*23.01	0.39658	0.208326	0.245742
DPB1*105.01	0.400125	-0.377801	0.449016
DQA1*05.05	0.408149	-0.0531348	0.0642379
C*14.02	0.427385	-0.113524	0.143035
B*13.01	0.428831	0.00285038	0.00360263
B*46.01	0.428831	0.00285038	0.00360263
C*04.06	0.428831	0.00285038	0.00360263
DQB1*05.01	0.428831	0.00285038	0.00360263
DRB1*07.03	0.428831	0.00285038	0.00360263
DRB1*13.02	0.428831	0.00285038	0.00360263
DRB5*01.02	0.428831	0.00285038	0.00360263
DQA1*01.03	0.435781	0.0439517	0.0563963
DRB1*04.03	0.438909	-0.77669	1.00343
B*57.01	0.450162	-0.115272	0.152649
DRB1*04.01	0.456169	0.0419865	0.0563449
A*11.01	0.456571	-0.0625032	0.0839526
C*03.04	0.460987	0.0373875	0.050714
DPB1*16.01	0.462366	0.1542	0.209809
DRB1*01.01	0.470191	0.128927	0.178527
DQA1*01.04	0.472537	0.103002	0.143386
C*04.01	0.478834	-0.0379824	0.0536338
B*39.06	0.482905	0.354812	0.505691
B*44.27	0.486562	0.126682	0.18207
B*07	0.489126	0.347137	0.50186
DRB1*07	0.497672	0.686572	1.01241
DRB4*ng	0.5007	-0.0267192	0.0396788
C*12.02	0.512631	-0.650645	0.993737
A*03	0.528686	0.283689	0.45029
C*12.03	0.529971	0.05667	0.0902317
B*35.02	0.538851	-0.43383	0.70593
B*27.02	0.544117	0.250181	0.412432
DQB1*05.02	0.549189	0.0939373	0.15683
DRB1*04.05	0.549993	0.427608	0.715338
A*30	0.552989	-0.266152	0.448605
DRB3*02.02	0.559638	-0.0318054	0.0545191
DQB1*02	0.56006	-0.585627	1.00493
DRB1*11.03	0.561839	-0.410898	0.708307
DRB1*14.01	0.566884	0.17367	0.303276
DQA1*03	0.573316	0.130435	0.231608
DQA1*03.02	0.580271	-0.0454737	0.0822326
DQB1*05.03	0.581423	0.0824004	0.149464
B*15.17	0.581706	-0.391711	0.711045
DRB1*11.04	0.583298	0.142772	0.26026
B*44.02	0.599329	0.0346294	0.0659148
B*52.01	0.606214	-0.512611	0.994424
A*29.01	0.608202	-0.171889	0.3353
B*41.01	0.626622	-0.173254	0.356132
DRB1*08.02	0.630021	0.198036	0.411122
B*18.01	0.638635	0.0346757	0.0738398
C*05.01	0.639703	0.0325599	0.0695555
DQB1*06.04	0.647306	-0.135755	0.296727
DQB1*03.01	0.6484	-0.0242413	0.0531623
C*17.01	0.649323	-0.161946	0.356158
C*07.04	0.656144	0.0516035	0.1159
DRB5*02.02	0.702175	0.0684358	0.17897
C*03.03	0.702213	-0.0225119	0.0588799
DPB1*05.01	0.708367	-0.0409224	0.109403
B*47.01	0.709409	-0.0737752	0.197975
DQB1*02.02	0.712074	-0.0308313	0.0835374
DPB1*19.01	0.723792	-0.0862097	0.243947
A*25.01	0.726076	0.0524369	0.14967
A*30.01	0.732527	-0.114896	0.336183
B*08.01	0.736669	-0.0193554	0.0575595
DPB1*04.01	0.737483	-0.0113296	0.0338009
DPB1*13.01	0.750675	-0.0965477	0.303848
DRB1*14.02	0.752274	-0.0852279	0.270014
DRB3*01.01	0.754887	0.0135485	0.0433966
DQA1*05.03	0.767379	-0.0798755	0.270028
DQA1*03.03	0.768351	0.0294991	0.100155
B*14.01	0.768603	-0.209287	0.711371
A*32.01	0.772058	-0.0250333	0.0864157
B*18	0.780265	-0.198337	0.710951
C*17.03	0.781522	0.0931209	0.335769
DRB1*13.03	0.787137	0.0625382	0.231597
DPB1*01.01	0.793989	-0.018678	0.0715264
C*07	0.801065	0.249492	0.99017
B*35.01	0.803296	-0.0151908	0.0609868
B*58.01	0.810747	0.0647493	0.270395
A*02.01	0.814183	0.00819324	0.0348599
DRB3*ng	0.817941	0.00877902	0.0381374
B*41.02	0.818384	0.0771001	0.335767
DRB1*14.54	0.828817	0.0364418	0.168541
DPB1*15.01	0.829359	0.0498135	0.231128
DPB1*20.01	0.845313	-0.044089	0.225979
DPB1*17.01	0.850711	-0.0490767	0.260753
B*51.01	0.864285	-0.011691	0.0683997
DRB1*16.01	0.867503	0.0293911	0.176173
DRB1*14	0.871549	0.162926	1.00764
A*31.01	0.874715	0.0129104	0.0818813
DPB1*06.01	0.896465	-10.4425	80.2477
B*39	0.896743	-10.4484	80.5105
C*07.02	0.896994	0.00597717	0.0461703
A*33.01	0.903854	-11.28	93.3814
DRB1*01.03	0.905593	-10.2858	86.7278
DRB1*11.01	0.90699	-0.0101374	0.0867659
C*04	0.913777	-8.45561	78.0935
DRB1*15.02	0.914592	-10.2182	95.2755
C*07.01	0.91691	0.00516452	0.0495036
DQB1*06.01	0.917595	-10.2251	98.8276
A*02.02	0.92002	-9.31258	92.7464
C*16.01	0.920407	-0.02689	0.269111
A*02	0.920851	-10.4282	104.952
B*15	0.923009	-10.3457	107.049
B*13	0.927914	-7.94744	87.8465
B*15.16	0.931154	-7.13876	82.6308
DQB1*06	0.931761	-7.43226	86.7959
DQB1*03.04	0.933462	-9.33502	111.811
C*12	0.933588	-8.23232	98.7897
A*01	0.935345	-7.55189	93.0928
DQB1*04	0.935619	-7.39548	91.5541
B*50.01	0.935706	-0.0405602	0.502802
C*01	0.937603	-6.10156	77.9424
B*15.01	0.938713	0.00370634	0.0482049
A*02.17	0.939964	-7.83196	103.989
C*16.02	0.940891	-7.07782	95.452
A*32	0.941368	-6.32286	85.9665
C*03	0.941623	-6.32852	86.4202
DRB1*15	0.942459	-7.12266	98.68
B*56.01	0.9433	-0.00830779	0.11681
B*38.01	0.94418	0.0131869	0.188339
A*31	0.944359	-8.5756	122.873
C*02	0.945405	-5.69239	83.1267
DPB1*09.01	0.946685	-7.02444	105.046
A*28	0.946702	-6.41111	95.9051
C*06	0.948465	-5.39098	83.4066
A*11	0.949293	-7.9907	125.651
A*30.02	0.949425	-7.19988	113.511
DQB1*06.09	0.949791	0.0206815	0.32844
A*01.02	0.951143	-7.21571	117.765
A*02.06	0.95183	-6.57403	108.826
A*68	0.951908	-6.71035	111.263
B*40	0.952048	-6.76608	112.516
DRB1*13	0.9528	-6.54155	110.517
B*08	0.952939	-5.69682	96.5303
C*15.05	0.953142	-0.0591564	1.00672
B*39.01	0.954528	0.00493406	0.0865294
B*27	0.956215	-5.9986	109.255
DRB1*04.02	0.958055	-4.2867	81.505
DPB1*02.01	0.958303	0.00246613	0.0471692
A*68167	0.960077	-5.44592	108.795
B*49.01	0.962006	0.0215131	0.451616
B*45.01	0.962158	0.0239045	0.503832
B*51	0.962828	0.0209702	0.449959
C*05	0.964002	-5.3918	119.468
DPB1*34.01	0.965324	-5.19378	119.468
DRB1*04.07	0.967663	-0.0182522	0.450229
B*07.02	0.980533	0.00116528	0.0477561
A*24	0.98377	0.0143711	0.706461
C*03.02	0.987085	0.00438124	0.270662
B*44	0.996924	0.00275127	0.713572

### Sheet: + A 6901
HLA allele	P-value	Beta (Effect Estimate)	Standard Error
DQA1*03.01	0.0236802	0.112143	0.0495708
DQB1*03.02	0.0253791	0.11063	0.0494858
C*06.02	0.0326529	-0.155985	0.0730156
DPB1*04.02	0.0355119	0.0940793	0.044747
DRB1*04.04	0.0359063	0.156441	0.0745674
DQB1*06.02	0.0675555	-0.0902303	0.0493612
B*55.01	0.0763164	-0.514418	0.290226
DRB5*01.01	0.0798397	-0.0860768	0.0491413
DRB1*15.01	0.0838871	-0.0848205	0.0490699
A*68.01	0.0847849	-0.123701	0.0717702
B*35.03	0.0885805	0.706782	0.415038
DRB4*01.03N	0.0908346	-0.261013	0.154353
DQA1*01.02	0.103589	-0.0778417	0.0478233
DRB5*ng	0.105691	0.0775948	0.047961
DPB1*03.01	0.105707	-0.0827136	0.0511274
DRB1*08.03	0.113774	0.606278	0.383367
DPB1*14.01	0.116905	0.202174	0.128946
A*33.03	0.127752	0.428965	0.281653
A*26.01	0.128841	-0.214966	0.141547
B*13.02	0.135901	-0.15244	0.102225
C*01.02	0.136097	0.0931342	0.0624858
A*24.02	0.147751	0.0798452	0.05516
B*27.05	0.148028	0.0862539	0.059628
A*03.01	0.148971	0.0571789	0.0396202
DQA1*06.01	0.167004	0.571622	0.413651
C*08.02	0.170221	-0.560932	0.408993
DQA1*01.01	0.189268	0.285534	0.217509
DQA1*01.05	0.196034	-0.28851	0.223144
DRB1*01.01	0.197937	0.241159	0.187316
DQA1*02.01	0.19934	-0.0948969	0.0739399
DPB1*02.02	0.199833	-1.28363	1.00125
B*39.24	0.204965	-1.27061	1.00243
A*01.01	0.211465	-0.0737571	0.059027
DRB1*07.01	0.211895	-0.0923347	0.0739641
DRB1*13.01	0.215167	0.0669068	0.0539797
DQB1*03.03	0.22761	-0.0884831	0.0733363
DRB1*12.01	0.231201	-0.128637	0.107442
DQA1*04.01	0.231603	0.0652019	0.0545057
DRB1*10.01	0.239419	-0.256606	0.218121
A*02.05	0.239498	0.53275	0.452925
B*37.01	0.243663	-0.256705	0.220181
DQB1*04.02	0.247513	0.0630358	0.0545098
DRB1*09.01	0.25771	-0.104341	0.092189
DRB1*08.01	0.259106	0.0618872	0.05484
C*08	0.268691	0.65443	0.591665
DRB3*03.01	0.272494	-0.422917	0.385403
DRB1*04.08	0.302055	0.147103	0.142536
A*29.02	0.308282	-0.361825	0.355136
DQB1*06.03	0.31294	0.0567226	0.0562126
B*35	0.318241	-0.999277	1.0012
B*14.02	0.319817	-0.377489	0.37945
B*40.01	0.320342	0.072641	0.0730974
DRB4*01.03	0.324064	0.0401432	0.0407073
DRB4*01.01	0.326168	0.167521	0.170616
C*15.02	0.32661	-0.103331	0.105336
DQA1*05.01	0.331076	-0.0542841	0.0558507
DQB1*02.01	0.341639	-0.0532395	0.0559866
DRB1*03.01	0.351605	-0.0520829	0.0559141
C*02.02	0.35873	0.0623841	0.0679722
DPB1*11.01	0.360299	0.30745	0.336086
B*40.02	0.360605	-0.0970772	0.106187
DPB1*10.01	0.371482	-0.448869	0.502259
B*44.03	0.374853	0.147633	0.166363
A*23.01	0.390628	0.210969	0.245748
DPB1*105.01	0.399159	-0.378576	0.449016
DQA1*05.05	0.405958	-0.053387	0.0642422
C*14.02	0.428266	-0.113308	0.143036
A*69.01	0.431775	0.00283232	0.00360274
B*13.01	0.431775	0.00283232	0.00360274
B*46.01	0.431775	0.00283232	0.00360274
C*04.06	0.431775	0.00283232	0.00360274
DQB1*05.01	0.431775	0.00283232	0.00360274
DRB1*07.03	0.431775	0.00283232	0.00360274
DRB1*13.02	0.431775	0.00283232	0.00360274
DRB5*01.02	0.431775	0.00283232	0.00360274
DQA1*01.03	0.437507	0.0437871	0.0563968
DRB1*04.03	0.439593	-0.775532	1.00343
C*03.04	0.447257	0.0385532	0.0507282
B*57.01	0.452684	-0.114633	0.152651
DRB1*04.01	0.453579	0.0422303	0.0563476
DPB1*16.01	0.461038	0.15466	0.209811
A*11.01	0.462323	-0.0617116	0.0839582
DQA1*01.04	0.466092	0.104507	0.143386
B*39.06	0.48219	0.355394	0.505693
B*44.27	0.484782	0.127201	0.182072
B*07	0.486578	0.349173	0.501857
DRB1*07	0.496524	0.688406	1.01241
DRB4*ng	0.500169	-0.0267533	0.0396802
C*12.02	0.515016	-0.646939	0.99369
A*03	0.524363	0.286661	0.450275
B*35.02	0.540192	-0.432385	0.705908
B*27.02	0.541848	0.25159	0.412429
DQB1*05.02	0.548357	0.0941345	0.156832
C*04.01	0.548815	-0.0321697	0.0536575
DRB1*04.05	0.551082	0.426433	0.715324
A*30	0.555644	-0.264371	0.4486
DQB1*02	0.559952	-0.58579	1.00494
DRB3*02.02	0.560143	-0.031766	0.0545218
DRB1*11.03	0.563234	-0.409433	0.708306
DRB1*14.01	0.566014	0.174059	0.303275
DQB1*05.03	0.574064	0.0840108	0.149465
DQA1*03	0.576628	0.129322	0.231628
DQA1*03.02	0.579937	-0.0455147	0.0822342
DRB1*11.04	0.580755	0.143735	0.260257
B*15.17	0.581856	-0.391554	0.711044
A*29.01	0.601973	-0.174886	0.335311
B*44.02	0.60386	0.0342038	0.0659214
B*52.01	0.608321	-0.509604	0.994405
B*41.01	0.620264	-0.176461	0.356143
DRB1*08.02	0.6288	0.198742	0.411119
B*18.01	0.634558	0.0350993	0.0738435
C*17.01	0.642663	-0.165255	0.35617
DQB1*06.04	0.646954	-0.135909	0.296745
C*05.01	0.648404	0.0317194	0.069563
DQB1*03.01	0.649338	-0.0241731	0.053165
C*07.04	0.650193	0.052561	0.115902
DPB1*04.01	0.678377	-0.0140275	0.0338275
DRB5*02.02	0.699484	0.0690861	0.178972
B*47.01	0.707016	-0.0744142	0.19798
DPB1*05.01	0.708343	-0.0409278	0.109409
C*03.03	0.710251	-0.0218767	0.0588846
DPB1*19.01	0.716718	-0.0885277	0.24398
DQB1*02.02	0.71756	-0.0302181	0.0835396
A*25.01	0.720157	0.0536205	0.149674
A*30.01	0.736917	-0.112938	0.336186
DPB1*13.01	0.747337	-0.0978907	0.303864
DRB3*01.01	0.748742	0.0139007	0.0433991
B*08.01	0.750033	-0.018339	0.057562
DRB1*14.02	0.753018	-0.0849638	0.270016
DQA1*03.03	0.759434	0.0306703	0.100156
B*14.01	0.762383	-0.215096	0.711405
C*12.03	0.765741	0.0273254	0.0917114
DQA1*05.03	0.7681	-0.0796212	0.27003
A*32.01	0.774663	-0.0247409	0.0864218
C*17.03	0.776623	0.0952655	0.33577
DRB1*13.03	0.779111	0.0649588	0.2316
B*18	0.782713	-0.196071	0.710956
B*35.08	0.784923	0.093348	0.342048
A*02.01	0.785889	0.00947345	0.0348734
DPB1*01.01	0.796515	-0.0184443	0.0715284
C*07	0.799336	0.251701	0.990144
B*58.01	0.806694	0.0661631	0.270392
B*41.02	0.813375	0.0792663	0.335768
DRB1*14.54	0.820718	0.0381953	0.168543
DRB3*ng	0.824167	0.00847391	0.0381383
DPB1*15.01	0.830019	0.0496204	0.231139
DPB1*20.01	0.840756	-0.0454068	0.225987
B*51.01	0.853376	-0.0126433	0.0684114
DPB1*17.01	0.856437	-0.0471738	0.260756
A*31.01	0.86644	0.0137713	0.0818833
DRB1*16.01	0.866777	0.029554	0.176175
DRB1*14	0.869457	0.165605	1.00765
C*07.02	0.890418	0.00636166	0.0461741
B*35.01	0.893148	-0.00819717	0.0610265
DPB1*06.01	0.896468	-10.4416	80.2432
B*39	0.896767	-10.4454	80.5061
DRB1*11.01	0.90281	-0.0105962	0.0867743
A*33.01	0.903889	-11.2751	93.375
C*07.01	0.904189	0.00595883	0.0495038
DRB1*01.03	0.905665	-10.2778	86.7264
C*04	0.913829	-8.45068	78.0951
DRB1*15.02	0.914613	-10.2157	95.2758
DQB1*06.01	0.917615	-10.2227	98.8285
A*02.02	0.920028	-9.31108	92.7411
A*02	0.920863	-10.4263	104.95
B*15.01	0.922241	0.00470583	0.0482102
B*15	0.92303	-10.3426	107.046
C*16.01	0.925612	-0.0251261	0.26911
B*50.01	0.926102	-0.0466453	0.502913
B*13	0.927917	-7.9468	87.843
B*15.16	0.931176	-7.13576	82.6227
DQB1*06	0.93176	-7.43237	86.796
DQB1*03.04	0.932153	-9.41372	110.573
C*12	0.933594	-8.23155	98.7894
DPB1*02.01	0.935284	0.0038304	0.0471732
A*01	0.935356	-7.54992	93.0851
DQB1*04	0.935636	-7.39499	91.5713
C*01	0.93764	-6.09759	77.9382
B*38.01	0.937748	0.0147095	0.18834
A*02.17	0.939951	-7.83274	103.977
C*16.02	0.940942	-7.07292	95.4694
A*32	0.941345	-6.32518	85.9646
C*03	0.941655	-6.32512	86.4209
DRB1*15	0.942473	-7.12064	98.676
A*31	0.94435	-8.57575	122.855
C*02	0.945435	-5.68922	83.1272
A*28	0.946677	-6.41414	95.9047
DPB1*09.01	0.946696	-7.02165	105.026
B*56.01	0.947658	-0.00766843	0.116812
C*06	0.948508	-5.38654	83.4083
A*11	0.949341	-7.9841	125.666
A*30.02	0.949429	-7.19924	113.51
DQB1*06.09	0.949888	0.0206417	0.32844
A*01.02	0.951152	-7.21308	117.746
A*02.06	0.951888	-6.56633	108.828
A*68	0.951924	-6.70863	111.271
B*40	0.952045	-6.76611	112.509
DRB1*13	0.952778	-6.5448	110.518
B*08	0.952966	-5.69378	96.5331
B*39.01	0.953504	0.00504545	0.0865329
C*15.05	0.955789	-0.0558108	1.00672
B*27	0.956249	-5.99475	109.271
DRB1*04.02	0.958053	-4.28675	81.5026
B*45.01	0.958272	0.0263618	0.503836
A*68167	0.960086	-5.44456	108.792
B*51	0.96108	0.0219574	0.449958
C*05	0.964	-5.3922	119.468
B*07.02	0.96495	0.00209877	0.0477618
DPB1*34.01	0.965355	-5.18902	119.468
DRB1*04.07	0.970444	-0.0166817	0.450228
B*49.01	0.970659	0.0166116	0.451634
A*24	0.981117	0.0167206	0.706451
C*03.02	0.98318	0.00570601	0.270661
B*44	0.990851	0.008182	0.713574
DRB1*01.02	0.992045	-0.00405133	0.406319

### Sheet: + DQA1 0301
HLA allele	P-value	Beta (Effect Estimate)	Standard Error
DPB1*04.02	0.0368323	0.0934029	0.0447414
C*06.02	0.0516245	-0.142697	0.0733187
B*35.03	0.0810881	0.724125	0.415113
B*55.01	0.0845215	-0.500784	0.290304
A*68.01	0.097529	-0.118977	0.071805
DRB1*13.01	0.101863	0.0896841	0.0548229
DRB1*08.03	0.103555	0.624229	0.383466
DPB1*14.01	0.108565	0.206954	0.128969
DQA1*04.01	0.112298	0.0878763	0.0553396
DRB4*01.03N	0.117433	-0.242078	0.15462
DQB1*04.02	0.121861	0.085613	0.055341
A*33.03	0.122906	0.434573	0.281698
DRB1*08.01	0.129856	0.0843061	0.0556597
DPB1*03.01	0.131479	-0.0772326	0.0512052
A*26.01	0.141017	-0.208416	0.141586
B*27.05	0.148054	0.0862493	0.0596288
DQA1*06.01	0.15423	0.589478	0.413742
DQB1*06.02	0.154501	-0.071706	0.050362
DQB1*06.03	0.16802	0.0785652	0.0569893
A*03.01	0.168899	0.0545264	0.0396339
C*08.02	0.174316	-0.555622	0.409008
A*24.02	0.178139	0.0743529	0.055219
DRB5*01.01	0.178367	-0.0674768	0.0501387
B*13.02	0.179415	-0.137576	0.102473
C*01.02	0.181614	0.0836912	0.0626524
DRB1*15.01	0.186297	-0.0661729	0.0500698
DQA1*01.01	0.187191	0.287045	0.217635
DQA1*01.05	0.19477	-0.289333	0.223148
DRB1*01.01	0.196498	0.241973	0.187344
DPB1*02.02	0.206735	-1.26419	1.00127
B*39.24	0.211013	-1.25387	1.00247
DQA1*01.02	0.230491	-0.0586356	0.0488999
DRB5*ng	0.233299	0.0584331	0.049025
A*02.05	0.233696	0.539377	0.452918
DRB1*10.01	0.237733	-0.257534	0.218125
DRB1*04.08	0.24734	0.165168	0.142776
DQA1*01.03	0.252745	0.0653925	0.0571759
B*37.01	0.254927	-0.250716	0.220223
C*08	0.265898	0.658269	0.591671
DRB3*03.01	0.274237	-0.421305	0.385331
DRB4*01.01	0.277811	0.185375	0.170813
DRB1*12.01	0.300145	-0.111649	0.107757
DQA1*02.01	0.304762	-0.0764527	0.0744954
A*01.01	0.309795	-0.0603192	0.0593897
C*02.02	0.315843	0.0682319	0.0680252
DRB1*07.01	0.321308	-0.0739033	0.0745163
B*14.02	0.323665	-0.374513	0.379463
A*29.02	0.326431	-0.348565	0.355197
B*35	0.326666	-0.982056	1.00123
B*44.03	0.327679	0.162964	0.166494
DRB4*ng	0.336631	0.0503446	0.0523963
DPB1*11.01	0.343095	0.318703	0.336161
DQB1*03.03	0.346832	-0.0695419	0.0739216
DRB1*04.01	0.351476	-0.0690807	0.0741424
DRB1*09.01	0.353164	-0.0859893	0.092614
DRB1*04.04	0.359081	0.0851456	0.0928404
A*23.01	0.359217	0.225408	0.245848
B*40.01	0.377903	0.0644721	0.073117
DRB3*01.01	0.381668	0.0391707	0.0447754
DRB1*04.03	0.382313	-0.877481	1.00439
DPB1*10.01	0.385355	-0.436032	0.502299
DQA1*01.04	0.387182	0.124232	0.143664
C*15.02	0.390468	-0.0905964	0.105496
B*40.02	0.392481	-0.090836	0.106225
A*69.01	0.418684	0.00291375	0.00360298
B*13.01	0.418684	0.00291375	0.00360298
B*46.01	0.418684	0.00291375	0.00360298
C*04.06	0.418684	0.00291375	0.00360298
DQA1*03.01	0.418684	0.00291375	0.00360298
DQB1*05.01	0.418684	0.00291375	0.00360298
DRB1*07.03	0.418684	0.00291375	0.00360298
DRB1*13.02	0.418684	0.00291375	0.00360298
DRB5*01.02	0.418684	0.00291375	0.00360298
DPB1*105.01	0.42292	-0.359896	0.449102
DPB1*16.01	0.430722	0.165381	0.209886
A*11.01	0.442036	-0.0645517	0.0839687
B*07	0.457599	0.372881	0.501989
B*39.06	0.46393	0.370383	0.505718
DRB4*01.03	0.464298	-0.0415354	0.0567588
DQB1*05.02	0.467652	0.114096	0.157091
B*44.27	0.476008	0.129786	0.182096
C*14.02	0.486548	-0.0996176	0.143168
DQB1*05.03	0.489233	0.103543	0.14973
DRB1*07	0.490501	0.698266	1.0127
A*03	0.507481	0.298487	0.450367
B*57.01	0.507621	-0.101223	0.152779
C*12.02	0.511087	-0.653122	0.993877
B*27.02	0.52136	0.264497	0.41247
DQA1*03	0.521887	0.14845	0.231794
DRB1*14.01	0.523309	0.193655	0.303414
DRB1*11.04	0.534026	0.161932	0.260394
DQA1*05.01	0.53556	-0.0350908	0.05664
DQB1*02.01	0.548728	-0.034044	0.0567715
B*15.17	0.55161	-0.423406	0.711189
B*35.02	0.551779	-0.420145	0.706011
C*04.01	0.559505	-0.0313183	0.0536662
DRB1*03.01	0.562274	-0.032856	0.0567003
DPB1*04.01	0.562803	-0.0196329	0.0339268
DQB1*02	0.573447	-0.565789	1.00498
DRB1*11.03	0.580301	-0.391697	0.708384
A*30	0.583845	-0.245778	0.448683
DRB3*ng	0.591609	-0.0217386	0.0405189
DRB1*08.02	0.591828	0.220493	0.411223
DQA1*05.05	0.593749	-0.034607	0.0648787
B*52.01	0.607825	-0.510481	0.994742
B*44.02	0.615139	0.0331495	0.0659361
DRB5*02.02	0.618829	0.0891554	0.179203
C*07.04	0.624146	0.0567969	0.115916
DQA1*03.03	0.627173	0.0488152	0.100503
DRB1*04.05	0.633826	0.341203	0.716287
A*29.01	0.647864	-0.153212	0.335453
DQB1*06.04	0.648484	-0.135331	0.296864
B*41.01	0.666966	-0.153321	0.356298
C*12.03	0.674098	0.0386329	0.0918669
C*17.01	0.690433	-0.141914	0.356328
C*05.01	0.697591	0.0270502	0.069614
B*15.01	0.697991	-0.0191689	0.0494002
A*25.01	0.704664	0.0567417	0.149701
C*03.03	0.709401	-0.0219434	0.0588831
DRB1*13.03	0.724069	0.08181	0.231739
DRB1*14.54	0.733661	0.057427	0.168774
A*32.01	0.738695	-0.0288352	0.086441
B*07.02	0.740008	0.0159863	0.0481741
DQA1*03.02	0.750759	-0.0262791	0.0827327
C*07.02	0.750776	0.0147147	0.0463287
C*17.03	0.752239	0.106018	0.33583
DPB1*19.01	0.760732	-0.0743247	0.244072
B*47.01	0.762923	-0.0597508	0.198084
B*56.01	0.764261	-0.0352354	0.117495
DPB1*13.01	0.769318	-0.0891238	0.3039
A*30.01	0.770133	-0.0982573	0.336267
C*07	0.775975	0.281568	0.989458
B*14.01	0.777111	-0.201404	0.71146
B*35.08	0.777711	0.0966531	0.342374
DRB1*16.01	0.780612	0.0491316	0.176402
B*58.01	0.785422	0.0736282	0.270433
DPB1*05.01	0.787612	-0.0295103	0.109536
B*41.02	0.788481	0.0900969	0.335827
B*18	0.801794	-0.17848	0.710998
DRB1*14.02	0.805586	-0.0664901	0.270149
B*18.01	0.809918	0.0178675	0.0742831
DQA1*05.03	0.820806	-0.0611938	0.270162
C*07.01	0.830472	0.0106071	0.0495436
DRB3*02.02	0.83482	-0.0115453	0.055367
C*03.04	0.854833	0.00960901	0.0525212
DRB1*14	0.854866	0.18432	1.00769
A*31.01	0.856856	0.0147679	0.0818719
A*02.01	0.858168	0.00623788	0.0349056
B*35.01	0.871245	-0.00988662	0.0609992
B*38.01	0.877073	0.0291498	0.188452
DQB1*03.02	0.880932	-0.0775389	0.517659
DQB1*02.02	0.890609	-0.0115522	0.0839955
DPB1*06.01	0.896613	-10.4257	80.2336
B*39	0.896793	-10.4367	80.4595
DPB1*20.01	0.900374	-0.0283087	0.226128
A*33.01	0.903956	-11.2655	93.3615
DRB1*01.03	0.90575	-10.2715	86.7522
DPB1*17.01	0.906384	-0.0306778	0.260863
C*04	0.91403	-8.43082	78.094
DRB1*15.02	0.91474	-10.1994	95.2661
DPB1*15.01	0.915037	0.0246932	0.231454
DQB1*06.01	0.917728	-10.2076	98.8192
A*02.02	0.920275	-9.28983	92.8173
A*02	0.921048	-10.407	105
B*15	0.923187	-10.3239	107.071
DRB1*11.01	0.92432	0.0082847	0.0872132
B*13	0.928222	-7.91336	87.8458
B*51	0.92837	0.0404553	0.450027
B*15.16	0.931402	-7.1124	82.6248
DQB1*06	0.931867	-7.42247	86.817
DQB1*03.04	0.932192	-9.40062	110.482
C*12	0.93369	-8.21525	98.7367
B*45.01	0.934693	0.0412907	0.503903
A*01	0.935629	-7.52219	93.1373
DQB1*04	0.935896	-7.3621	91.5346
C*01	0.937571	-6.10093	77.8943
A*32	0.939659	-6.50701	85.9597
A*02.17	0.940207	-7.79719	103.949
C*16.02	0.940847	-7.07936	95.4024
C*03	0.94182	-6.30816	86.4338
DQB1*03.01	0.942157	-0.00391962	0.0540195
DRB1*15	0.942801	-7.08083	98.687
A*31	0.944082	-8.5874	122.431
B*50.01	0.945135	-0.0346119	0.50295
C*02	0.945618	-5.66995	83.124
B*51.01	0.946566	-0.00459122	0.0685051
DPB1*09.01	0.946876	-7.00681	105.159
A*28	0.946944	-6.38175	95.902
C*06	0.948689	-5.36656	83.393
DQB1*06.09	0.949253	0.0209037	0.328443
A*11	0.949457	-7.96308	125.623
A*30.02	0.949676	-7.1713	113.625
B*39.01	0.950628	-0.00536688	0.0866766
A*01.02	0.951395	-7.18068	117.804
A*68	0.951882	-6.70282	111.078
A*02.06	0.952074	-6.54223	108.852
B*40	0.952248	-6.74135	112.574
DRB1*13	0.953007	-6.51308	110.521
B*08	0.953084	-5.67831	96.5137
A*24	0.955603	0.0393353	0.706548
B*27	0.956395	-5.98487	109.456
DRB1*04.02	0.957322	-4.36114	81.4941
DPB1*02.01	0.959757	-0.0023847	0.0472602
A*68167	0.960315	-5.41284	108.782
C*05	0.964275	-5.35086	119.468
C*03.02	0.964602	0.0120136	0.2707
DPB1*34.01	0.965485	-5.16953	119.468
C*15.05	0.968442	-0.0398286	1.00673
C*16.01	0.975394	-0.00830418	0.269227
B*49.01	0.976322	0.0134063	0.451683
DPB1*01.01	0.979634	-0.00183655	0.0719446
B*08.01	0.984974	-0.00109462	0.0581218
DRB1*04.07	0.990675	0.00526318	0.450326
DRB1*01.02	0.992315	-0.00391164	0.406124
B*44	0.998267	-0.00154982	0.713593

### Sheet: + DPB1 0402
HLA allele	P-value	Beta (Effect Estimate)	Standard Error
C*06.02	0.0661315	-0.134933	0.0734316
DPB1*14.01	0.0841014	0.223188	0.129207
B*55.01	0.0895174	-0.492943	0.290317
B*35.03	0.090373	0.703314	0.415318
DRB1*13.01	0.0912919	0.0926132	0.0548454
DRB1*08.03	0.1093	0.614133	0.383511
A*68.01	0.111648	-0.114305	0.0718525
A*33.03	0.123706	0.433681	0.28172
DQA1*04.01	0.123948	0.0851656	0.0553594
A*26.01	0.127107	-0.216085	0.141638
DRB4*01.03N	0.129327	-0.234585	0.154662
B*27.05	0.130246	0.0902844	0.0596673
DQB1*04.02	0.134207	0.0829143	0.0553605
DRB1*08.01	0.140349	0.0820895	0.055673
DQB1*06.03	0.156058	0.0808554	0.0570024
DQA1*06.01	0.156089	0.586824	0.413738
C*01.02	0.17036	0.0859333	0.0626771
A*24.02	0.173285	0.0752086	0.0552304
A*03.01	0.17479	0.0538281	0.0396678
DQB1*06.02	0.177	-0.0680381	0.0503967
B*39.24	0.18393	-1.3329	1.00312
C*08.02	0.18623	-0.540643	0.409016
DRB5*01.01	0.203	-0.0638732	0.0501733
DRB1*09.01	0.203626	-0.119292	0.0938356
B*13.02	0.204767	-0.13003	0.102541
DPB1*02.02	0.209926	-1.25537	1.00128
C*15.02	0.210602	-0.134328	0.107298
DRB1*15.01	0.211843	-0.0625565	0.0501048
DRB1*04.08	0.218988	0.17562	0.142871
A*02.05	0.230577	0.543022	0.452943
DPB1*03.01	0.232981	-0.0619072	0.0519044
DQA1*01.03	0.236675	0.0676738	0.0571889
DQB1*03.03	0.243019	-0.0868215	0.0743669
DQA1*01.02	0.250442	-0.0562165	0.0489147
DRB5*ng	0.252625	0.0561008	0.0490393
DQA1*01.01	0.256842	0.247958	0.21868
C*08	0.259389	0.667336	0.591696
DQA1*01.05	0.264827	-0.249874	0.224091
DRB4*01.01	0.268009	0.189199	0.17081
C*02.02	0.270915	0.0749827	0.0681069
DRB3*03.01	0.282071	-0.41441	0.385254
DRB1*01.01	0.283611	0.202156	0.188536
B*37.01	0.284917	-0.235609	0.220331
DRB1*12.01	0.285663	-0.115067	0.107772
DRB1*04.04	0.28775	0.0989441	0.0930738
DRB4*ng	0.296063	0.0547998	0.0524444
DRB1*04.01	0.309133	-0.0756525	0.0743848
B*44.03	0.312367	0.168226	0.166516
DRB1*10.01	0.318502	-0.21851	0.219049
B*35	0.325291	-0.984895	1.00127
DPB1*11.01	0.326727	0.329734	0.336213
A*29.02	0.333091	-0.343823	0.355223
A*01.01	0.334463	-0.0573386	0.0594081
B*40.01	0.337377	0.0702077	0.0731817
DRB3*01.01	0.343593	0.0424353	0.0448059
B*14.02	0.347136	-0.356806	0.379517
A*23.01	0.348499	0.230511	0.245877
DQA1*02.01	0.351475	-0.0694832	0.0745743
DQA1*01.04	0.352971	0.133514	0.143742
B*40.02	0.366454	-0.0959557	0.106247
DRB1*04.03	0.369548	-0.901308	1.00444
DRB1*07.01	0.369998	-0.0668738	0.0745962
DRB4*01.03	0.394396	-0.0484307	0.0568655
DPB1*16.01	0.397236	0.17776	0.209978
DPB1*10.01	0.400047	-0.422753	0.502357
A*69.01	0.422547	0.00288926	0.00360253
B*13.01	0.422547	0.00288926	0.00360253
B*46.01	0.422547	0.00288926	0.00360253
C*04.06	0.422547	0.00288926	0.00360253
DPB1*04.02	0.422547	0.00288926	0.00360253
DQA1*03.01	0.422547	0.00288926	0.00360253
DQB1*05.01	0.422547	0.00288926	0.00360253
DRB1*07.03	0.422547	0.00288926	0.00360253
DRB1*13.02	0.422547	0.00288926	0.00360253
DRB5*01.02	0.422547	0.00288926	0.00360253
C*04.01	0.423812	-0.043283	0.0541155
A*11.01	0.43629	-0.0653678	0.0839692
DPB1*105.01	0.439094	-0.34752	0.449152
B*39.06	0.451212	0.381032	0.505753
B*07	0.451505	0.377978	0.502023
DQB1*05.03	0.453591	0.112267	0.149801
DRB1*07	0.487637	0.702769	1.01253
B*44.27	0.49262	0.124952	0.182107
DQA1*03	0.493016	0.158941	0.231855
A*03	0.497404	0.305635	0.450404
DRB1*14.01	0.506445	0.201602	0.303443
C*14.02	0.507638	-0.0948705	0.143196
DQB1*05.02	0.517941	0.101638	0.157207
B*57.01	0.520528	-0.098165	0.152779
C*12.02	0.521347	-0.637342	0.993875
B*15.17	0.539408	-0.436479	0.711215
DQA1*03.02	0.542734	-0.0508693	0.0835725
DRB3*ng	0.548208	-0.0243439	0.040543
B*35.02	0.562354	-0.409055	0.706059
DQA1*05.01	0.562739	-0.032791	0.0566556
DQA1*05.05	0.569733	-0.0368871	0.0648912
DRB1*11.04	0.573213	0.146757	0.260519
DQB1*02.01	0.577141	-0.0316632	0.0567883
DQB1*02	0.580579	-0.555285	1.00497
DQA1*03.03	0.582789	0.0552358	0.100554
DRB1*11.03	0.587168	-0.384624	0.708404
A*30	0.590702	-0.241336	0.448731
DRB1*03.01	0.591508	-0.0304374	0.0567171
B*27.02	0.611544	0.209935	0.413364
C*07.04	0.613172	0.0586063	0.115926
B*52.01	0.61437	-0.501248	0.994844
DRB1*04.05	0.622096	0.353063	0.716324
DQB1*06.04	0.642271	-0.13789	0.296842
B*07.02	0.649003	0.021969	0.0482679
DRB1*08.02	0.64998	0.186705	0.411436
B*44.02	0.651139	0.0298265	0.0659615
C*12.03	0.660256	0.040373	0.0918488
A*29.01	0.67059	-0.142699	0.335496
B*41.01	0.689057	-0.142583	0.356338
DRB5*02.02	0.689646	0.071645	0.179411
DRB1*14.54	0.692558	0.0667572	0.168841
DPB1*02.01	0.701904	0.0185005	0.0483354
B*15.01	0.707984	-0.0185112	0.0494204
C*17.01	0.71157	-0.131764	0.356362
B*35.01	0.713317	-0.0225984	0.0615082
A*25.01	0.725082	0.0526524	0.149719
A*32.01	0.726876	-0.0301971	0.0864544
C*03.03	0.728971	-0.0204075	0.058897
C*07.02	0.733228	0.0157945	0.0463408
B*35.08	0.740662	0.112907	0.341134
A*30.01	0.746879	-0.108551	0.336322
C*05.01	0.750031	0.0221952	0.0696651
C*03.04	0.755358	0.0163904	0.0526037
C*07	0.764153	0.296796	0.989215
C*17.03	0.766513	0.0997335	0.335871
B*14.01	0.769268	-0.208708	0.711506
B*51.01	0.775954	-0.0196126	0.0689139
B*18.01	0.777219	0.0210193	0.0742875
B*58.01	0.778019	0.0762295	0.270412
C*07.01	0.796947	0.0127513	0.0495581
A*31.01	0.800035	0.0207542	0.0819346
B*41.02	0.803249	0.0836797	0.335869
B*47.01	0.803901	-0.0492024	0.198155
DPB1*13.01	0.804747	-0.0751458	0.303978
DPB1*19.01	0.806773	-0.0597288	0.244198
DPB1*04.01	0.808272	0.00896744	0.0369554
B*18	0.808399	-0.17241	0.710994
DRB1*14.02	0.810843	-0.0646536	0.270135
B*56.01	0.810984	-0.0281135	0.117553
DRB1*13.03	0.812783	0.0549846	0.232162
DQA1*05.03	0.825974	-0.0593967	0.270148
DRB3*02.02	0.833184	-0.0116626	0.0553726
DRB1*14	0.844224	0.198006	1.0077
DRB1*16.01	0.851187	0.0331271	0.17658
B*38.01	0.857357	0.033876	0.188473
DPB1*15.01	0.865964	0.039085	0.231564
DPB1*01.01	0.866232	0.0121758	0.0722828
DPB1*05.01	0.879766	-0.016598	0.109727
DQB1*03.02	0.892121	-0.0702697	0.518132
DRB1*11.01	0.893398	0.0116899	0.0872341
B*39	0.8967	-10.4459	80.4581
DPB1*06.01	0.896728	-10.4131	80.2268
A*33.01	0.904103	-11.2468	93.3502
DRB1*01.03	0.906167	-10.226	86.7532
A*02.01	0.910028	0.00394684	0.0349269
B*51	0.911232	0.050174	0.450054
C*04	0.914126	-8.42088	78.0896
DRB1*15.02	0.914628	-10.2066	95.2082
DQB1*06.01	0.917618	-10.2151	98.759
A*02.02	0.920387	-9.27754	92.8248
DRB1*01.02	0.921042	0.0402304	0.405871
A*02	0.921122	-10.3969	104.998
B*15	0.923285	-10.3086	107.05
B*39.01	0.925923	-0.0080606	0.0866962
B*13	0.928423	-7.89446	87.8834
B*15.16	0.93109	-7.134	82.4993
DQB1*06	0.932007	-7.40368	86.7758
DQB1*03.04	0.932112	-9.39617	110.3
C*12	0.93378	-8.20715	98.7742
A*01	0.935832	-7.49869	93.1408
DQB1*04	0.936291	-7.32842	91.6829
C*01	0.937401	-6.12029	77.9293
A*32	0.939023	-6.57584	85.9609
A*02.17	0.939703	-7.8643	103.965
DQB1*06.09	0.940341	0.024578	0.3284
C*16.02	0.941096	-7.06132	95.5621
C*03	0.942212	-6.26634	86.4437
DRB1*15	0.942777	-7.09224	98.8047
A*31	0.943553	-8.62268	121.781
C*02	0.946221	-5.60677	83.1215
DPB1*20.01	0.94707	-0.0150181	0.226223
A*28	0.947157	-6.35572	95.8958
DPB1*09.01	0.947165	-6.96932	105.171
A*24	0.948284	0.0458289	0.706559
C*06	0.948399	-5.39749	83.4012
A*11	0.949194	-8.02	125.865
DQB1*03.01	0.949651	-0.00341124	0.0540224
A*30.02	0.949797	-7.16089	113.734
A*01.02	0.951347	-7.17246	117.552
A*02.06	0.951357	-6.63527	108.77
DPB1*17.01	0.95155	-0.0158566	0.260969
A*68	0.951659	-6.71996	110.846
B*40	0.951956	-6.76763	112.324
DQB1*02.02	0.952474	-0.00500956	0.0840519
DRB1*13	0.95319	-6.48732	110.515
B*08	0.953205	-5.66493	96.5342
B*27	0.956169	-6.00957	109.342
C*03.02	0.956555	0.0147458	0.270679
DRB1*04.02	0.957589	-4.33524	81.5204
B*50.01	0.959751	-0.025383	0.502972
A*68167	0.959855	-5.46387	108.549
B*45.01	0.960272	0.0251049	0.503995
C*05	0.964429	-5.3279	119.468
DPB1*34.01	0.965241	-5.20612	119.468
B*49.01	0.971589	0.0160873	0.45169
C*15.05	0.977876	-0.0279197	1.00677
B*44	0.978488	0.0192432	0.713657
DRB1*04.07	0.982509	0.0098731	0.450336
C*16.01	0.993639	0.00214702	0.269287
B*08.01	0.999534	-3.39657e-05	0.0581243
